# Applying Machine Learning on UK Biobank biomarker data empowers case-control discovery yield

**DOI:** 10.1101/2023.10.10.23296832

**Authors:** Manik Garg, Marcin Karpinski, Dorota Matelska, Lawrence Middleton, Jonathan Mitchell, Amanda O’Neill, Quanli Wang, Andrew Harper, Ryan S. Dhindsa, Slavé Petrovski, Dimitrios Vitsios

**Affiliations:** Centre for Genomics Research, Discovery Sciences, BioPharmaceuticals R&D, AstraZeneca, Cambridge, UK; Centre for Genomics Research, Discovery Sciences, BioPharmaceuticals R&D, AstraZeneca, Waltham, MA, USA; Department of Medicine, University of Melbourne, Austin Health, Melbourne, Victoria, Australia

**Author notes:** These authors contributed equally (Manik Garg, Marcin Karpinski). To whom correspondence should be addressed. &.

## Abstract

Missing or inaccurate diagnoses in biobank datasets can reduce the power of human genetic association studies. We present a machine-learning framework (MILTON) that utilizes the wealth of phenotypic information available in a biobank dataset to identify undiagnosed individuals within the cohort who have biomarker profiles similar to those of positively diagnosed cases. We applied MILTON to perform an augmented phenome-wide association study (PheWAS) based on 405,703 whole exome sequencing samples from UK Biobank, resulting in improved signals for known (p<1×10^−8^) gene-disease relationships alongside 206 novel gene-disease relationships that only achieved genome-wide significance upon using MILTON. To further validate these putatively novel discoveries, we adopt two orthogonal machine learning methods that prioritise gene-disease relationships using comprehensive publicly available datasets alongside a biological insights knowledge graph. For additional clinical translation utility, MILTON outputs a disease-specific biomarker set per disease as well as comorbidity clusters across ICD10 disease codes based on shared biomarker profiles of positively labelled cases. All the extracted associations and biomarker importance results for the 3,308 studied binary traits will be made available via an interactive web-portal.
