## Supplementary Tables for "Applying Machine Learning on UK Biobank biomarker data empowers case-control discovery yield": Supplementary_Table_1.xlsx

### Sheet: Sheet1
Supplementary Table 1: Number of ICD10 codes remaining after each filtering step for each time-model. *: represents remaining codes that had at least 30 cases diagnosed after 01/01/2018.
	Time-agnostic	Prognostic	Diagnostic	Time-agnostic with capped (diagnosed before 01/01/2018)
Initial no. of ICD10 codes	13,942	4,122	4,122	4,122
Require: > 100 cases for training	4,452	3,182	2,184	3,605
Require: > 0.7 predicted probability for any subject	4,141	2,758	1,890	3,170
Require: > 0.7 predicted probability for any new case	4,127	2,744	1,883	3,159
Exclude: Sensitive phenotypes	3308	2317	1555	2575
Final no. of ICD10 codes	3308	2317	1555	2,413*
