## Supplementary Tables for "Applying Machine Learning on UK Biobank biomarker data empowers case-control discovery yield": Supplementary_Table_2.xlsx

### Sheet: code_to_PRS_field_mapping (1)
Supplementary Table 2. Disease term to ICD10-code mapping for mapping disease-specific PRS scores. We couldn’t map ICD10-codes for 2 PRS features: PRS for standard bowel cancer and PRS for standard epithelial ovarian cancer. The PRS for standard cardiovascular disease was too broad to be mapped to specific ICD10s and was therefore removed from the disease-matched analysis.
UKB field	UKB Field Description	ICD10-code	ICD10-code description
26204	PRS for standard age-related macular degeneration (AMD)	H353	3 Degeneration of macula and posterior pole
26206	PRS for standard alzheimer's disease (AD)	G30	Alzheimer's disease
26206	PRS for standard alzheimer's disease (AD)	G300	0 Alzheimer's disease with early onset
26206	PRS for standard alzheimer's disease (AD)	G301	1 Alzheimer's disease with late onset
26206	PRS for standard alzheimer's disease (AD)	G308	8 Other Alzheimer's disease
26206	PRS for standard alzheimer's disease (AD)	G309	9 Alzheimer's disease, unspecified
26210	PRS for standard asthma (AST)	J45	Asthma
26210	PRS for standard asthma (AST)	J450	0 Predominantly allergic asthma
26210	PRS for standard asthma (AST)	J451	1 Nonallergic asthma
26210	PRS for standard asthma (AST)	J458	8 Mixed asthma
26210	PRS for standard asthma (AST)	J459	9 Asthma, unspecified
26212	PRS for standard atrial fibrillation (AF)	I48	Atrial fibrillation and flutter
26212	PRS for standard atrial fibrillation (AF)	I480	0 Paroxysmal atrial fibrillation
26212	PRS for standard atrial fibrillation (AF)	I481	1 Persistent atrial fibrillation
26212	PRS for standard atrial fibrillation (AF)	I482	2 Chronic atrial fibrillation
26212	PRS for standard atrial fibrillation (AF)	I483	3 Typical atrial flutter
26212	PRS for standard atrial fibrillation (AF)	I484	4 Atypical atrial flutter
26212	PRS for standard atrial fibrillation (AF)	I489	9 Atrial fibrillation and atrial flutter, unspecified
26214	PRS for standard bipolar disorder (BD)	F31	Bipolar affective disorder
26214	PRS for standard bipolar disorder (BD)	F310	0 Bipolar affective disorder, current episode hypomanic
26214	PRS for standard bipolar disorder (BD)	F311	1 Bipolar affective disorder, current episode manic without psychotic symptoms
26214	PRS for standard bipolar disorder (BD)	F312	2 Bipolar affective disorder, current episode manic with psychotic symptoms
26214	PRS for standard bipolar disorder (BD)	F313	3 Bipolar affective disorder, current episode mild or moderate depression
26214	PRS for standard bipolar disorder (BD)	F314	4 Bipolar affective disorder, current episode severe depression without psychotic symptoms
26214	PRS for standard bipolar disorder (BD)	F315	5 Bipolar affective disorder, current episode severe depression with psychotic symptoms
26214	PRS for standard bipolar disorder (BD)	F316	6 Bipolar affective disorder, current episode mixed
26214	PRS for standard bipolar disorder (BD)	F317	7 Bipolar affective disorder, currently in remission
26214	PRS for standard bipolar disorder (BD)	F318	8 Other bipolar affective disorders
26214	PRS for standard bipolar disorder (BD)	F319	9 Bipolar affective disorder, unspecified
26220	PRS for standard breast cancer (BC)	C50	Malignant neoplasm of breast
26220	PRS for standard breast cancer (BC)	C500	0 Nipple and areola
26220	PRS for standard breast cancer (BC)	C501	1 Central portion of breast
26220	PRS for standard breast cancer (BC)	C502	2 Upper-inner quadrant of breast
26220	PRS for standard breast cancer (BC)	C503	3 Lower-inner quadrant of breast
26220	PRS for standard breast cancer (BC)	C504	4 Upper-outer quadrant of breast
26220	PRS for standard breast cancer (BC)	C505	5 Lower-outer quadrant of breast
26220	PRS for standard breast cancer (BC)	C506	6 Axillary tail of breast
26220	PRS for standard breast cancer (BC)	C508	8 Overlapping lesion of breast
26220	PRS for standard breast cancer (BC)	C509	9 Breast, unspecified
26225	PRS for standard coeliac disease (CED)	K900	0 Coeliac disease
26227	PRS for standard coronary artery disease (CAD)	I25	Chronic ischaemic heart disease
26227	PRS for standard coronary artery disease (CAD)	I250	0 Atherosclerotic cardiovascular disease, so described
26227	PRS for standard coronary artery disease (CAD)	I251	1 Atherosclerotic heart disease
26227	PRS for standard coronary artery disease (CAD)	I252	2 Old myocardial infarction
26227	PRS for standard coronary artery disease (CAD)	I253	3 Aneurysm of heart
26227	PRS for standard coronary artery disease (CAD)	I254	4 Coronary artery aneurysm
26227	PRS for standard coronary artery disease (CAD)	I255	5 Ischaemic cardiomyopathy
26227	PRS for standard coronary artery disease (CAD)	I256	6 Silent myocardial ischaemia
26227	PRS for standard coronary artery disease (CAD)	I258	8 Other forms of chronic ischaemic heart disease
26227	PRS for standard coronary artery disease (CAD)	I259	9 Chronic ischaemic heart disease, unspecified
26229	PRS for standard crohn's disease (CD)	K50	Crohn's disease [regional enteritis]
26229	PRS for standard crohn's disease (CD)	K500	0 Crohn's disease of small intestine
26229	PRS for standard crohn's disease (CD)	K501	1 Crohn's disease of large intestine
26229	PRS for standard crohn's disease (CD)	K508	8 Other Crohn's disease
26229	PRS for standard crohn's disease (CD)	K509	9 Crohn's disease, unspecified
26244	PRS for standard hypertension (HT)	I10	Essential (primary) hypertension
26248	PRS for standard ischaemic stroke (ISS)	I63	Cerebral infarction
26248	PRS for standard ischaemic stroke (ISS)	I630	0 Cerebral infarction due to thrombosis of precerebral arteries
26248	PRS for standard ischaemic stroke (ISS)	I631	1 Cerebral infarction due to embolism of precerebral arteries
26248	PRS for standard ischaemic stroke (ISS)	I632	2 Cerebral infarction due to unspecified occlusion or stenosis of precerebral arteries
26248	PRS for standard ischaemic stroke (ISS)	I633	3 Cerebral infarction due to thrombosis of cerebral arteries
26248	PRS for standard ischaemic stroke (ISS)	I634	4 Cerebral infarction due to embolism of cerebral arteries
26248	PRS for standard ischaemic stroke (ISS)	I635	5 Cerebral infarction due to unspecified occlusion or stenosis of cerebral arteries
26248	PRS for standard ischaemic stroke (ISS)	I636	6 Cerebral infarction due to cerebral venous thrombosis, nonpyogenic
26248	PRS for standard ischaemic stroke (ISS)	I638	8 Other cerebral infarction
26248	PRS for standard ischaemic stroke (ISS)	I639	9 Cerebral infarction, unspecified
26252	PRS for standard melanoma (MEL)	C43	Malignant melanoma of skin
26252	PRS for standard melanoma (MEL)	C430	0 Malignant melanoma of lip
26252	PRS for standard melanoma (MEL)	C431	1 Malignant melanoma of eyelid, including canthus
26252	PRS for standard melanoma (MEL)	C432	2 Malignant melanoma of ear and external auricular canal
26252	PRS for standard melanoma (MEL)	C433	3 Malignant melanoma of other and unspecified parts of face
26252	PRS for standard melanoma (MEL)	C434	4 Malignant melanoma of scalp and neck
26252	PRS for standard melanoma (MEL)	C435	5 Malignant melanoma of trunk
26252	PRS for standard melanoma (MEL)	C436	6 Malignant melanoma of upper limb, including shoulder
26252	PRS for standard melanoma (MEL)	C437	7 Malignant melanoma of lower limb, including hip
26252	PRS for standard melanoma (MEL)	C438	8 Overlapping malignant melanoma of skin
26252	PRS for standard melanoma (MEL)	C439	9 Malignant melanoma of skin, unspecified
26252	PRS for standard melanoma (MEL)	D03	Melanoma in situ
26252	PRS for standard melanoma (MEL)	D030	0 Melanoma in situ of lip
26252	PRS for standard melanoma (MEL)	D031	1 Melanoma in situ of eyelid, including canthus
26252	PRS for standard melanoma (MEL)	D032	2 Melanoma in situ of ear and external auricular canal
26252	PRS for standard melanoma (MEL)	D033	3 Melanoma in situ of other and unspecified parts of face
26252	PRS for standard melanoma (MEL)	D034	4 Melanoma in situ of scalp and neck
26252	PRS for standard melanoma (MEL)	D035	5 Melanoma in situ of trunk
26252	PRS for standard melanoma (MEL)	D036	6 Melanoma in situ of upper limb, including shoulder
26252	PRS for standard melanoma (MEL)	D037	7 Melanoma in situ of lower limb, including hip
26252	PRS for standard melanoma (MEL)	D038	8 Melanoma in situ of other sites
26252	PRS for standard melanoma (MEL)	D039	9 Melanoma in situ, unspecified
26254	PRS for standard multiple sclerosis (MS)	G35	Multiple sclerosis
26258	PRS for standard osteoporosis (OP)	M80	Osteoporosis with pathological fracture
26258	PRS for standard osteoporosis (OP)	M800	0 Postmenopausal osteoporosis with pathological fracture
26258	PRS for standard osteoporosis (OP)	M8000	0 Postmenopausal osteoporosis with pathological fracture (Multiple sites)
26258	PRS for standard osteoporosis (OP)	M8001	1 Postmenopausal osteoporosis with pathological fracture (Shoulder region)
26258	PRS for standard osteoporosis (OP)	M8003	3 Postmenopausal osteoporosis with pathological fracture (Forearm)
26258	PRS for standard osteoporosis (OP)	M8005	5 Postmenopausal osteoporosis with pathological fracture (Pelvic region and thigh)
26258	PRS for standard osteoporosis (OP)	M8007	7 Postmenopausal osteoporosis with pathological fracture (Ankle and foot)
26258	PRS for standard osteoporosis (OP)	M8008	8 Postmenopausal osteoporosis with pathological fracture (Other)
26258	PRS for standard osteoporosis (OP)	M8009	9 Postmenopausal osteoporosis with pathological fracture (Site unspecified)
26258	PRS for standard osteoporosis (OP)	M801	1 Postoophorectomy osteoporosis with pathological fracture
26258	PRS for standard osteoporosis (OP)	M8010	0 Postoophorectomy osteoporosis with pathological fracture (Multiple sites)
26258	PRS for standard osteoporosis (OP)	M802	2 Osteoporosis of disuse with pathological fracture
26258	PRS for standard osteoporosis (OP)	M8021	1 Osteoporosis of disuse with pathological fracture (Shoulder region)
26258	PRS for standard osteoporosis (OP)	M8025	5 Osteoporosis of disuse with pathological fracture (Pelvic region and thigh)
26258	PRS for standard osteoporosis (OP)	M8028	8 Osteoporosis of disuse with pathological fracture (Other)
26258	PRS for standard osteoporosis (OP)	M8029	9 Osteoporosis of disuse with pathological fracture (Site unspecified)
26258	PRS for standard osteoporosis (OP)	M804	4 Drug-induced osteoporosis with pathological fracture
26258	PRS for standard osteoporosis (OP)	M8040	0 Drug-induced osteoporosis with pathological fracture (Multiple sites)
26258	PRS for standard osteoporosis (OP)	M8041	1 Drug-induced osteoporosis with pathological fracture (Shoulder region)
26258	PRS for standard osteoporosis (OP)	M8046	6 Drug-induced osteoporosis with pathological fracture (Lower leg)
26258	PRS for standard osteoporosis (OP)	M8048	8 Drug-induced osteoporosis with pathological fracture (Other)
26258	PRS for standard osteoporosis (OP)	M8049	9 Drug-induced osteoporosis with pathological fracture (Site unspecified)
26258	PRS for standard osteoporosis (OP)	M805	5 Idiopathic osteoporosis with pathological fracture
26258	PRS for standard osteoporosis (OP)	M8050	0 Idiopathic osteoporosis with pathological fracture (Multiple sites)
26258	PRS for standard osteoporosis (OP)	M8052	2 Idiopathic osteoporosis with pathological fracture (Upper arm)
26258	PRS for standard osteoporosis (OP)	M8053	3 Idiopathic osteoporosis with pathological fracture (Forearm)
26258	PRS for standard osteoporosis (OP)	M8055	5 Idiopathic osteoporosis with pathological fracture (Pelvic region and thigh)
26258	PRS for standard osteoporosis (OP)	M8058	8 Idiopathic osteoporosis with pathological fracture (Other)
26258	PRS for standard osteoporosis (OP)	M808	8 Other osteoporosis with pathological fracture
26258	PRS for standard osteoporosis (OP)	M8080	0 Other osteoporosis with pathological fracture (Multiple sites)
26258	PRS for standard osteoporosis (OP)	M8081	1 Other osteoporosis with pathological fracture (Shoulder region)
26258	PRS for standard osteoporosis (OP)	M8082	2 Other osteoporosis with pathological fracture (Upper arm)
26258	PRS for standard osteoporosis (OP)	M8085	5 Other osteoporosis with pathological fracture (Pelvic region and thigh)
26258	PRS for standard osteoporosis (OP)	M8086	6 Other osteoporosis with pathological fracture (Lower leg)
26258	PRS for standard osteoporosis (OP)	M8087	7 Other osteoporosis with pathological fracture (Ankle and foot)
26258	PRS for standard osteoporosis (OP)	M8088	8 Other osteoporosis with pathological fracture (Other)
26258	PRS for standard osteoporosis (OP)	M8089	9 Other osteoporosis with pathological fracture (Site unspecified)
26258	PRS for standard osteoporosis (OP)	M809	9 Unspecified osteoporosis with pathological fracture
26258	PRS for standard osteoporosis (OP)	M8090	0 Unspecified osteoporosis with pathological fracture (Multiple sites)
26258	PRS for standard osteoporosis (OP)	M8091	1 Unspecified osteoporosis with pathological fracture (Shoulder region)
26258	PRS for standard osteoporosis (OP)	M8092	2 Unspecified osteoporosis with pathological fracture (Upper arm)
26258	PRS for standard osteoporosis (OP)	M8093	3 Unspecified osteoporosis with pathological fracture (Forearm)
26258	PRS for standard osteoporosis (OP)	M8094	4 Unspecified osteoporosis with pathological fracture (Hand)
26258	PRS for standard osteoporosis (OP)	M8095	5 Unspecified osteoporosis with pathological fracture (Pelvic region and thigh)
26258	PRS for standard osteoporosis (OP)	M8096	6 Unspecified osteoporosis with pathological fracture (Lower leg)
26258	PRS for standard osteoporosis (OP)	M8097	7 Unspecified osteoporosis with pathological fracture (Ankle and foot)
26258	PRS for standard osteoporosis (OP)	M8098	8 Unspecified osteoporosis with pathological fracture (Other)
26258	PRS for standard osteoporosis (OP)	M8099	9 Unspecified osteoporosis with pathological fracture (Site unspecified)
26258	PRS for standard osteoporosis (OP)	M81	Osteoporosis without pathological fracture
26258	PRS for standard osteoporosis (OP)	M810	0 Postmenopausal osteoporosis
26258	PRS for standard osteoporosis (OP)	M8100	0 Postmenopausal osteoporosis (Multiple sites)
26258	PRS for standard osteoporosis (OP)	M8102	2 Postmenopausal osteoporosis (Upper arm)
26258	PRS for standard osteoporosis (OP)	M8105	5 Postmenopausal osteoporosis (Pelvic region and thigh)
26258	PRS for standard osteoporosis (OP)	M8108	8 Postmenopausal osteoporosis (Other)
26258	PRS for standard osteoporosis (OP)	M8109	9 Postmenopausal osteoporosis (Site unspecified)
26258	PRS for standard osteoporosis (OP)	M811	1 Postoophorectomy osteoporosis
26258	PRS for standard osteoporosis (OP)	M8110	0 Postoophorectomy osteoporosis (Multiple sites)
26258	PRS for standard osteoporosis (OP)	M8119	9 Postoophorectomy osteoporosis (Site unspecified)
26258	PRS for standard osteoporosis (OP)	M812	2 Osteoporosis of disuse
26258	PRS for standard osteoporosis (OP)	M8120	0 Osteoporosis of disuse (Multiple sites)
26258	PRS for standard osteoporosis (OP)	M8129	9 Osteoporosis of disuse (Site unspecified)
26258	PRS for standard osteoporosis (OP)	M813	3 Postsurgical malabsorption osteoporosis
26258	PRS for standard osteoporosis (OP)	M8130	0 Postsurgical malabsorption osteoporosis (Multiple sites)
26258	PRS for standard osteoporosis (OP)	M8138	8 Postsurgical malabsorption osteoporosis (Other)
26258	PRS for standard osteoporosis (OP)	M8139	9 Postsurgical malabsorption osteoporosis (Site unspecified)
26258	PRS for standard osteoporosis (OP)	M814	4 Drug-induced osteoporosis
26258	PRS for standard osteoporosis (OP)	M8140	0 Drug-induced osteoporosis (Multiple sites)
26258	PRS for standard osteoporosis (OP)	M8143	3 Drug-induced osteoporosis (Forearm)
26258	PRS for standard osteoporosis (OP)	M8144	4 Drug-induced osteoporosis (Hand)
26258	PRS for standard osteoporosis (OP)	M8145	5 Drug-induced osteoporosis (Pelvic region and thigh)
26258	PRS for standard osteoporosis (OP)	M8147	7 Drug-induced osteoporosis (Ankle and foot)
26258	PRS for standard osteoporosis (OP)	M8148	8 Drug-induced osteoporosis (Other)
26258	PRS for standard osteoporosis (OP)	M8149	9 Drug-induced osteoporosis (Site unspecified)
26258	PRS for standard osteoporosis (OP)	M815	5 Idiopathic osteoporosis
26258	PRS for standard osteoporosis (OP)	M8150	0 Idiopathic osteoporosis (Multiple sites)
26258	PRS for standard osteoporosis (OP)	M8151	1 Idiopathic osteoporosis (Shoulder region)
26258	PRS for standard osteoporosis (OP)	M8155	5 Idiopathic osteoporosis (Pelvic region and thigh)
26258	PRS for standard osteoporosis (OP)	M8158	8 Idiopathic osteoporosis (Other)
26258	PRS for standard osteoporosis (OP)	M8159	9 Idiopathic osteoporosis (Site unspecified)
26258	PRS for standard osteoporosis (OP)	M816	6 Localised osteoporosis [Lequesne]
26258	PRS for standard osteoporosis (OP)	M8165	5 Localized osteoporosis [Lequesne] (Pelvic region and thigh)
26258	PRS for standard osteoporosis (OP)	M8167	7 Localized osteoporosis [Lequesne] (Ankle and foot)
26258	PRS for standard osteoporosis (OP)	M8168	8 Localized osteoporosis [Lequesne] (Other)
26258	PRS for standard osteoporosis (OP)	M8169	9 Localized osteoporosis [Lequesne] (Site unspecified)
26258	PRS for standard osteoporosis (OP)	M818	8 Other osteoporosis
26258	PRS for standard osteoporosis (OP)	M8180	0 Other osteoporosis (Multiple sites)
26258	PRS for standard osteoporosis (OP)	M8185	5 Other osteoporosis (Pelvic region and thigh)
26258	PRS for standard osteoporosis (OP)	M8187	7 Other osteoporosis (Ankle and foot)
26258	PRS for standard osteoporosis (OP)	M8188	8 Other osteoporosis (Other)
26258	PRS for standard osteoporosis (OP)	M8189	9 Other osteoporosis (Site unspecified)
26258	PRS for standard osteoporosis (OP)	M819	9 Osteoporosis, unspecified
26258	PRS for standard osteoporosis (OP)	M8190	0 Osteoporosis, unspecified (Multiple sites)
26258	PRS for standard osteoporosis (OP)	M8191	1 Osteoporosis, unspecified (Shoulder region)
26258	PRS for standard osteoporosis (OP)	M8192	2 Osteoporosis, unspecified (Upper arm)
26258	PRS for standard osteoporosis (OP)	M8193	3 Osteoporosis, unspecified (Forearm)
26258	PRS for standard osteoporosis (OP)	M8194	4 Osteoporosis, unspecified (Hand)
26258	PRS for standard osteoporosis (OP)	M8195	5 Osteoporosis, unspecified (Pelvic region and thigh)
26258	PRS for standard osteoporosis (OP)	M8196	6 Osteoporosis, unspecified (Lower leg)
26258	PRS for standard osteoporosis (OP)	M8197	7 Osteoporosis, unspecified (Ankle and foot)
26258	PRS for standard osteoporosis (OP)	M8198	8 Osteoporosis, unspecified (Other)
26258	PRS for standard osteoporosis (OP)	M8199	9 Osteoporosis, unspecified (Site unspecified)
26258	PRS for standard osteoporosis (OP)	M82	Osteoporosis in diseases classified elsewhere
26258	PRS for standard osteoporosis (OP)	M820	0 Osteoporosis in multiple myelomatosis
26258	PRS for standard osteoporosis (OP)	M8200	0 Osteoporosis in multiple myelomatosis (Multiple sites)
26258	PRS for standard osteoporosis (OP)	M8201	1 Osteoporosis in multiple myelomatosis (Shoulder region)
26258	PRS for standard osteoporosis (OP)	M8206	6 Osteoporosis in multiple myelomatosis (Lower leg)
26258	PRS for standard osteoporosis (OP)	M8208	8 Osteoporosis in multiple myelomatosis (Other)
26258	PRS for standard osteoporosis (OP)	M8209	9 Osteoporosis in multiple myelomatosis (Site unspecified)
26258	PRS for standard osteoporosis (OP)	M821	1 Osteoporosis in endocrine disorders
26258	PRS for standard osteoporosis (OP)	M8210	0 Osteoporosis in endocrine disorders (Multiple sites)
26258	PRS for standard osteoporosis (OP)	M8211	1 Osteoporosis in endocrine disorders (Shoulder region)
26258	PRS for standard osteoporosis (OP)	M8213	3 Osteoporosis in endocrine disorders (Forearm)
26258	PRS for standard osteoporosis (OP)	M8219	9 Osteoporosis in endocrine disorders (Site unspecified)
26258	PRS for standard osteoporosis (OP)	M828	8 Osteoporosis in other diseases classified elsewhere
26260	PRS for standard parkinson's disease (PD)	G20	Parkinson's disease
26265	PRS for standard primary open angle glaucoma (POAG)	H401	1 Primary open-angle glaucoma
26267	PRS for standard prostate cancer (PC)	C61	Malignant neoplasm of prostate
26269	PRS for standard psoriasis (PSO)	L40	Psoriasis
26269	PRS for standard psoriasis (PSO)	L400	0 Psoriasis vulgaris
26269	PRS for standard psoriasis (PSO)	L401	1 Generalised pustular psoriasis
26269	PRS for standard psoriasis (PSO)	L403	3 Pustulosis palmaris et plantaris
26269	PRS for standard psoriasis (PSO)	L404	4 Guttate psoriasis
26269	PRS for standard psoriasis (PSO)	L405	5 Arthropathic psoriasis
26269	PRS for standard psoriasis (PSO)	L408	8 Other psoriasis
26269	PRS for standard psoriasis (PSO)	L409	9 Psoriasis, unspecified
26273	PRS for standard rheumatoid arthritis (RA)	M05	Seropositive rheumatoid arthritis
26273	PRS for standard rheumatoid arthritis (RA)	M050	0 Felty's syndrome
26273	PRS for standard rheumatoid arthritis (RA)	M0500	0 Felty's syndrome (Multiple sites)
26273	PRS for standard rheumatoid arthritis (RA)	M0509	9 Felty's syndrome (Site unspecified)
26273	PRS for standard rheumatoid arthritis (RA)	M051	1 Rheumatoid lung disease
26273	PRS for standard rheumatoid arthritis (RA)	M0510	0 Rheumatoid lung disease (Multiple sites)
26273	PRS for standard rheumatoid arthritis (RA)	M0517	7 Rheumatoid lung disease (Ankle and foot)
26273	PRS for standard rheumatoid arthritis (RA)	M0518	8 Rheumatoid lung disease (Other)
26273	PRS for standard rheumatoid arthritis (RA)	M0519	9 Rheumatoid lung disease (Site unspecified)
26273	PRS for standard rheumatoid arthritis (RA)	M052	2 Rheumatoid vasculitis
26273	PRS for standard rheumatoid arthritis (RA)	M0520	0 Rheumatoid vasculitis (Multiple sites)
26273	PRS for standard rheumatoid arthritis (RA)	M0524	4 Rheumatoid vasculitis (Hand)
26273	PRS for standard rheumatoid arthritis (RA)	M0526	6 Rheumatoid vasculitis (Lower leg)
26273	PRS for standard rheumatoid arthritis (RA)	M0528	8 Rheumatoid vasculitis (Other)
26273	PRS for standard rheumatoid arthritis (RA)	M0529	9 Rheumatoid vasculitis (Site unspecified)
26273	PRS for standard rheumatoid arthritis (RA)	M053	3 Rheumatoid arthritis with involvement of other organs and systems
26273	PRS for standard rheumatoid arthritis (RA)	M0530	0 Rheumatoid arthritis with involvement of other organs and systems (Multiple sites)
26273	PRS for standard rheumatoid arthritis (RA)	M0538	8 Rheumatoid arthritis with involvement of other organs and systems (Other)
26273	PRS for standard rheumatoid arthritis (RA)	M0539	9 Rheumatoid arthritis with involvement of other organs and systems (Site unspecified)
26273	PRS for standard rheumatoid arthritis (RA)	M058	8 Other seropositive rheumatoid arthritis
26273	PRS for standard rheumatoid arthritis (RA)	M0580	0 Other seropositive rheumatoid arthritis (Multiple sites)
26273	PRS for standard rheumatoid arthritis (RA)	M0582	2 Other seropositive rheumatoid arthritis (Upper arm)
26273	PRS for standard rheumatoid arthritis (RA)	M0583	3 Other seropositive rheumatoid arthritis (Forearm)
26273	PRS for standard rheumatoid arthritis (RA)	M0584	4 Other seropositive rheumatoid arthritis (Hand)
26273	PRS for standard rheumatoid arthritis (RA)	M0586	6 Other seropositive rheumatoid arthritis (Lower leg)
26273	PRS for standard rheumatoid arthritis (RA)	M0587	7 Other seropositive rheumatoid arthritis (Ankle and foot)
26273	PRS for standard rheumatoid arthritis (RA)	M0588	8 Other seropositive rheumatoid arthritis (Other)
26273	PRS for standard rheumatoid arthritis (RA)	M0589	9 Other seropositive rheumatoid arthritis (Site unspecified)
26273	PRS for standard rheumatoid arthritis (RA)	M059	9 Seropositive rheumatoid arthritis, unspecified
26273	PRS for standard rheumatoid arthritis (RA)	M0590	0 Seropositive rheumatoid arthritis, unspecified (Multiple sites)
26273	PRS for standard rheumatoid arthritis (RA)	M0591	1 Seropositive rheumatoid arthritis, unspecified (Shoulder region)
26273	PRS for standard rheumatoid arthritis (RA)	M0592	2 Seropositive rheumatoid arthritis, unspecified (Upper arm)
26273	PRS for standard rheumatoid arthritis (RA)	M0593	3 Seropositive rheumatoid arthritis, unspecified (Forearm)
26273	PRS for standard rheumatoid arthritis (RA)	M0594	4 Seropositive rheumatoid arthritis, unspecified (Hand)
26273	PRS for standard rheumatoid arthritis (RA)	M0595	5 Seropositive rheumatoid arthritis, unspecified (Pelvic region and thigh)
26273	PRS for standard rheumatoid arthritis (RA)	M0596	6 Seropositive rheumatoid arthritis, unspecified (Lower leg)
26273	PRS for standard rheumatoid arthritis (RA)	M0597	7 Seropositive rheumatoid arthritis, unspecified (Ankle and foot)
26273	PRS for standard rheumatoid arthritis (RA)	M0598	8 Seropositive rheumatoid arthritis, unspecified (Other)
26273	PRS for standard rheumatoid arthritis (RA)	M0599	9 Seropositive rheumatoid arthritis, unspecified (Site unspecified)
26273	PRS for standard rheumatoid arthritis (RA)	M06	Other rheumatoid arthritis
26273	PRS for standard rheumatoid arthritis (RA)	M060	0 Seronegative rheumatoid arthritis
26273	PRS for standard rheumatoid arthritis (RA)	M0600	0 Seronegative rheumatoid arthritis (Multiple sites)
26273	PRS for standard rheumatoid arthritis (RA)	M0601	1 Seronegative rheumatoid arthritis (Shoulder region)
26273	PRS for standard rheumatoid arthritis (RA)	M0602	2 Seronegative rheumatoid arthritis (Upper arm)
26273	PRS for standard rheumatoid arthritis (RA)	M0603	3 Seronegative rheumatoid arthritis (Forearm)
26273	PRS for standard rheumatoid arthritis (RA)	M0604	4 Seronegative rheumatoid arthritis (Hand)
26273	PRS for standard rheumatoid arthritis (RA)	M0605	5 Seronegative rheumatoid arthritis (Pelvic region and thigh)
26273	PRS for standard rheumatoid arthritis (RA)	M0606	6 Seronegative rheumatoid arthritis (Lower leg)
26273	PRS for standard rheumatoid arthritis (RA)	M0607	7 Seronegative rheumatoid arthritis (Ankle and foot)
26273	PRS for standard rheumatoid arthritis (RA)	M0608	8 Seronegative rheumatoid arthritis (Other)
26273	PRS for standard rheumatoid arthritis (RA)	M0609	9 Seronegative rheumatoid arthritis (Site unspecified)
26273	PRS for standard rheumatoid arthritis (RA)	M061	1 Adult-onset Still's disease
26273	PRS for standard rheumatoid arthritis (RA)	M0610	0 Adult-onset Still's disease (Multiple sites)
26273	PRS for standard rheumatoid arthritis (RA)	M0611	1 Adult-onset Still's disease (Shoulder region)
26273	PRS for standard rheumatoid arthritis (RA)	M0616	6 Adult-onset Still's disease (Lower leg)
26273	PRS for standard rheumatoid arthritis (RA)	M0619	9 Adult-onset Still's disease (Site unspecified)
26273	PRS for standard rheumatoid arthritis (RA)	M062	2 Rheumatoid bursitis
26273	PRS for standard rheumatoid arthritis (RA)	M0621	1 Rheumatoid bursitis (Shoulder region)
26273	PRS for standard rheumatoid arthritis (RA)	M0622	2 Rheumatoid bursitis (Upper arm)
26273	PRS for standard rheumatoid arthritis (RA)	M0625	5 Rheumatoid bursitis (Pelvic region and thigh)
26273	PRS for standard rheumatoid arthritis (RA)	M0626	6 Rheumatoid bursitis (Lower leg)
26273	PRS for standard rheumatoid arthritis (RA)	M0627	7 Rheumatoid bursitis (Ankle and foot)
26273	PRS for standard rheumatoid arthritis (RA)	M063	3 Rheumatoid nodule
26273	PRS for standard rheumatoid arthritis (RA)	M0630	0 Rheumatoid nodule (Multiple sites)
26273	PRS for standard rheumatoid arthritis (RA)	M0632	2 Rheumatoid nodule (Upper arm)
26273	PRS for standard rheumatoid arthritis (RA)	M0633	3 Rheumatoid nodule (Forearm)
26273	PRS for standard rheumatoid arthritis (RA)	M0634	4 Rheumatoid nodule (Hand)
26273	PRS for standard rheumatoid arthritis (RA)	M0636	6 Rheumatoid nodule (Lower leg)
26273	PRS for standard rheumatoid arthritis (RA)	M0637	7 Rheumatoid nodule (Ankle and foot)
26273	PRS for standard rheumatoid arthritis (RA)	M0638	8 Rheumatoid nodule (Other)
26273	PRS for standard rheumatoid arthritis (RA)	M0639	9 Rheumatoid nodule (Site unspecified)
26273	PRS for standard rheumatoid arthritis (RA)	M064	4 Inflammatory polyarthropathy
26273	PRS for standard rheumatoid arthritis (RA)	M0640	0 Inflammatory polyarthropathy (Multiple sites)
26273	PRS for standard rheumatoid arthritis (RA)	M0641	1 Inflammatory polyarthropathy (Shoulder region)
26273	PRS for standard rheumatoid arthritis (RA)	M0643	3 Inflammatory polyarthropathy (Forearm)
26273	PRS for standard rheumatoid arthritis (RA)	M0644	4 Inflammatory polyarthropathy (Hand)
26273	PRS for standard rheumatoid arthritis (RA)	M0645	5 Inflammatory polyarthropathy (Pelvic region and thigh)
26273	PRS for standard rheumatoid arthritis (RA)	M0646	6 Inflammatory polyarthropathy (Lower leg)
26273	PRS for standard rheumatoid arthritis (RA)	M0647	7 Inflammatory polyarthropathy (Ankle and foot)
26273	PRS for standard rheumatoid arthritis (RA)	M0649	9 Inflammatory polyarthropathy (Site unspecified)
26273	PRS for standard rheumatoid arthritis (RA)	M068	8 Other specified rheumatoid arthritis
26273	PRS for standard rheumatoid arthritis (RA)	M0680	0 Other specified rheumatoid arthritis (Multiple sites)
26273	PRS for standard rheumatoid arthritis (RA)	M0681	1 Other specified rheumatoid arthritis (Shoulder region)
26273	PRS for standard rheumatoid arthritis (RA)	M0682	2 Other specified rheumatoid arthritis (Upper arm)
26273	PRS for standard rheumatoid arthritis (RA)	M0684	4 Other specified rheumatoid arthritis (Hand)
26273	PRS for standard rheumatoid arthritis (RA)	M0685	5 Other specified rheumatoid arthritis (Pelvic region and thigh)
26273	PRS for standard rheumatoid arthritis (RA)	M0686	6 Other specified rheumatoid arthritis (Lower leg)
26273	PRS for standard rheumatoid arthritis (RA)	M0687	7 Other specified rheumatoid arthritis (Ankle and foot)
26273	PRS for standard rheumatoid arthritis (RA)	M0688	8 Other specified rheumatoid arthritis (Other)
26273	PRS for standard rheumatoid arthritis (RA)	M0689	9 Other specified rheumatoid arthritis (Site unspecified)
26273	PRS for standard rheumatoid arthritis (RA)	M069	9 Rheumatoid arthritis, unspecified
26273	PRS for standard rheumatoid arthritis (RA)	M0690	0 Rheumatoid arthritis, unspecified (Multiple sites)
26273	PRS for standard rheumatoid arthritis (RA)	M0691	1 Rheumatoid arthritis, unspecified (Shoulder region)
26273	PRS for standard rheumatoid arthritis (RA)	M0692	2 Rheumatoid arthritis, unspecified (Upper arm)
26273	PRS for standard rheumatoid arthritis (RA)	M0693	3 Rheumatoid arthritis, unspecified (Forearm)
26273	PRS for standard rheumatoid arthritis (RA)	M0694	4 Rheumatoid arthritis, unspecified (Hand)
26273	PRS for standard rheumatoid arthritis (RA)	M0695	5 Rheumatoid arthritis, unspecified (Pelvic region and thigh)
26273	PRS for standard rheumatoid arthritis (RA)	M0696	6 Rheumatoid arthritis, unspecified (Lower leg)
26273	PRS for standard rheumatoid arthritis (RA)	M0697	7 Rheumatoid arthritis, unspecified (Ankle and foot)
26273	PRS for standard rheumatoid arthritis (RA)	M0698	8 Rheumatoid arthritis, unspecified (Other)
26273	PRS for standard rheumatoid arthritis (RA)	M0699	9 Rheumatoid arthritis, unspecified (Site unspecified)
26275	PRS for standard schizophrenia (SCZ)	F20	Schizophrenia
26275	PRS for standard schizophrenia (SCZ)	F200	0 Paranoid schizophrenia
26275	PRS for standard schizophrenia (SCZ)	F201	1 Hebephrenic schizophrenia
26275	PRS for standard schizophrenia (SCZ)	F202	2 Catatonic schizophrenia
26275	PRS for standard schizophrenia (SCZ)	F203	3 Undifferentiated schizophrenia
26275	PRS for standard schizophrenia (SCZ)	F204	4 Postschizophrenic depression
26275	PRS for standard schizophrenia (SCZ)	F205	5 Residual schizophrenia
26275	PRS for standard schizophrenia (SCZ)	F206	6 Simple schizophrenia
26275	PRS for standard schizophrenia (SCZ)	F208	8 Other schizophrenia
26275	PRS for standard schizophrenia (SCZ)	F209	9 Schizophrenia, unspecified
26278	PRS for standard systemic lupus erythematosus (SLE)	M32	Systemic lupus erythematosus
26278	PRS for standard systemic lupus erythematosus (SLE)	M320	0 Drug-induced systemic lupus erythematosus
26278	PRS for standard systemic lupus erythematosus (SLE)	M321	1 Systemic lupus erythematosus with organ or system involvement
26278	PRS for standard systemic lupus erythematosus (SLE)	M328	8 Other forms of systemic lupus erythematosus
26278	PRS for standard systemic lupus erythematosus (SLE)	M329	9 Systemic lupus erythematosus, unspecified
26278	PRS for standard systemic lupus erythematosus (SLE)	M3290	0 Systemic lupus erythematosus, unspecified, Multiple sites
26283	PRS for standard type 1 diabetes (T1D)	E10	Insulin-dependent diabetes mellitus
26283	PRS for standard type 1 diabetes (T1D)	E100	0 With coma
26283	PRS for standard type 1 diabetes (T1D)	E101	1 With ketoacidosis
26283	PRS for standard type 1 diabetes (T1D)	E102	2 With renal complications
26283	PRS for standard type 1 diabetes (T1D)	E103	3 With ophthalmic complications
26283	PRS for standard type 1 diabetes (T1D)	E104	4 With neurological complications
26283	PRS for standard type 1 diabetes (T1D)	E105	5 With peripheral circulatory complications
26283	PRS for standard type 1 diabetes (T1D)	E106	6 With other specified complications
26283	PRS for standard type 1 diabetes (T1D)	E107	7 With multiple complications
26283	PRS for standard type 1 diabetes (T1D)	E108	8 With unspecified complications
26283	PRS for standard type 1 diabetes (T1D)	E109	9 Without complications
26285	PRS for standard type 2 diabetes (T2D)	E11	Non-insulin-dependent diabetes mellitus
26285	PRS for standard type 2 diabetes (T2D)	E110	0 With coma
26285	PRS for standard type 2 diabetes (T2D)	E111	1 With ketoacidosis
26285	PRS for standard type 2 diabetes (T2D)	E112	2 With renal complications
26285	PRS for standard type 2 diabetes (T2D)	E113	3 With ophthalmic complications
26285	PRS for standard type 2 diabetes (T2D)	E114	4 With neurological complications
26285	PRS for standard type 2 diabetes (T2D)	E115	5 With peripheral circulatory complications
26285	PRS for standard type 2 diabetes (T2D)	E116	6 With other specified complications
26285	PRS for standard type 2 diabetes (T2D)	E117	7 With multiple complications
26285	PRS for standard type 2 diabetes (T2D)	E118	8 With unspecified complications
26285	PRS for standard type 2 diabetes (T2D)	E119	9 Without complications
26287	PRS for standard ulcerative colitis (UC)	K51	Ulcerative colitis
26287	PRS for standard ulcerative colitis (UC)	K510	0 Ulcerative (chronic) enterocolitis
26287	PRS for standard ulcerative colitis (UC)	K511	1 Ulcerative (chronic) ileocolitis
26287	PRS for standard ulcerative colitis (UC)	K512	2 Ulcerative (chronic) proctitis
26287	PRS for standard ulcerative colitis (UC)	K513	3 Ulcerative (chronic) rectosigmoiditis
26287	PRS for standard ulcerative colitis (UC)	K514	4 Pseudopolyposis of colon
26287	PRS for standard ulcerative colitis (UC)	K515	5 Mucosal proctocolitis
26287	PRS for standard ulcerative colitis (UC)	K518	8 Other ulcerative colitis
26287	PRS for standard ulcerative colitis (UC)	K519	9 Ulcerative colitis, unspecified
26289	PRS for standard venous thromboembolic disease (VTE)	I80	Phlebitis and thrombophlebitis
26289	PRS for standard venous thromboembolic disease (VTE)	I800	0 Phlebitis and thrombophlebitis of superficial vessels of lower extremities
26289	PRS for standard venous thromboembolic disease (VTE)	I801	1 Phlebitis and thrombophlebitis of femoral vein
26289	PRS for standard venous thromboembolic disease (VTE)	I802	2 Phlebitis and thrombophlebitis of other deep vessels of lower extremities
26289	PRS for standard venous thromboembolic disease (VTE)	I803	3 Phlebitis and thrombophlebitis of lower extremities, unspecified
26289	PRS for standard venous thromboembolic disease (VTE)	I808	8 Phlebitis and thrombophlebitis of other sites
26289	PRS for standard venous thromboembolic disease (VTE)	I809	9 Phlebitis and thrombophlebitis of unspecified site
26289	PRS for standard venous thromboembolic disease (VTE)	I82	Other venous embolism and thrombosis
26289	PRS for standard venous thromboembolic disease (VTE)	I820	0 Budd-Chiari syndrome
26289	PRS for standard venous thromboembolic disease (VTE)	I821	1 Thrombophlebitis migrans
26289	PRS for standard venous thromboembolic disease (VTE)	I822	2 Embolism and thrombosis of vena cava
26289	PRS for standard venous thromboembolic disease (VTE)	I823	3 Embolism and thrombosis of renal vein
26289	PRS for standard venous thromboembolic disease (VTE)	I828	8 Embolism and thrombosis of other specified veins
26289	PRS for standard venous thromboembolic disease (VTE)	I829	9 Embolism and thrombosis of unspecified vein
