## Supplementary Tables for "Applying Machine Learning on UK Biobank biomarker data empowers case-control discovery yield": Supplementary_Table_4.xlsx

### Sheet: Sheet1
Supplementary Table 4. Features used for training MILTON models. TA: threapy area, HDL: high density lipoprotein, IGF-1: insulin-like growth factor 1, LDL: low-density lipoprotein, SHBG: sex hormone binding globulin.
UKB field	Feature name	UKB category	Imputation method	TA (according to https://www.ukbiobank.ac.uk/media/oiudpjqa/bcm023_ukb_biomarker_panel_website_v1-0-aug-2015-edit-2018.pdf)	Additional TA
31	Sex	Baseline characteristics	Median		Baseline
48	Waist circumference	Body size measures	Median		Overall health
49	Hip circumference	Body size measures	Median		Overall health
50	Standing height	Body size measures	Median		Overall health
74	Fasting time	Blood sample collection	Median		Baseline
102	Pulse rate, automated reading	Blood pressure	Median		Heart function
4079	Diastolic blood pressure, automated reading	Blood pressure	Median		Heart function
4080	Systolic blood pressure, automated reading	Blood pressure	Median		Heart function
20150	Forced expiratory volume in 1-second (FEV1), Best measure	Spirometry	Median		Respiratory
20151	Forced vital capacity (FVC), Best measure	Spirometry	Median		Respiratory
20258	FEV1/ FVC ratio Z-score	Spirometry	Median		Respiratory
21001	Body mass index (BMI)	Body size measures	Median		Overall health
21003	Age when attended assessment centre	Reception	Median		Baseline
30000	White blood cell (leukocyte) count	Blood count	Median		Blood count related
30010	Red blood cell (erythrocyte) count	Blood count	Median		Blood count related
30020	Haemoglobin concentration	Blood count	Median		Blood count related
30030	Haematocrit percentage	Blood count	Median		Blood count related
30040	Mean corpuscular volume	Blood count	Median		Blood count related
30050	Mean corpuscular haemoglobin	Blood count	Median		Blood count related
30060	Mean corpuscular haemoglobin concentration	Blood count	Median		Blood count related
30080	Platelet count	Blood count	Median		Blood count related
30100	Mean platelet (thrombocyte) volume	Blood count	Median		Blood count related
30120	Lymphocyte count	Blood count	Median		Blood count related
30130	Monocyte count	Blood count	Median		Blood count related
30140	Neutrophill count	Blood count	Median		Blood count related
30150	Eosinophill count	Blood count	Median		Blood count related
30160	Basophill count	Blood count	Median		Blood count related
30170	Nucleated red blood cell count	Blood count	Median		Blood count related
30250	Reticulocyte count	Blood count	Median		Blood count related
30260	Mean reticulocyte volume	Blood count	Median		Blood count related
30270	Mean sphered cell volume	Blood count	Median		Blood count related
30280	Immature reticulocyte fraction	Blood count	Median		Blood count related
30300	High light scatter reticulocyte count	Blood count	Median		Blood count related
30500	Microalbumin in urine	Urine assays	Median	Renal
30510	Creatinine (enzymatic) in urine	Urine assays	Median	Renal
30520	Potassium in urine	Urine assays	Median	Renal
30530	Sodium in urine	Urine assays	Median	Renal
30600	Albumin	Blood biochemistry	Median	Liver
30610	Alkaline phosphatase	Blood biochemistry	Median	Bone and joint
30620	Alanine aminotransferase	Blood biochemistry	Median	Liver
30630	Apolipoprotein A	Blood biochemistry	Median	Cardiovascular
30640	Apolipoprotein B	Blood biochemistry	Median	Cardiovascular
30650	Aspartate aminotransferase	Blood biochemistry	Median	Liver
30660	Direct bilirubin	Blood biochemistry	Median	Liver
30670	Urea	Blood biochemistry	Median	Renal
30680	Calcium	Blood biochemistry	Median	Bone and joint
30690	Cholesterol	Blood biochemistry	Median	Cardiovascular
30700	Creatinine	Blood biochemistry	Median	Renal
30710	C-reactive protein	Blood biochemistry	Median	Cardiovascular
30720	Cystatin C	Blood biochemistry	Median	Renal
30730	Gamma glutamyltransferase	Blood biochemistry	Median	Liver
30740	Glucose	Blood biochemistry	Median	Diabetes
30750	Glycated haemoglobin (HbA1c)	Blood biochemistry	Median	Diabetes
30760	HDL cholesterol	Blood biochemistry	Median	Cardiovascular
30770	IGF-1	Blood biochemistry	Median	Cancer
30780	LDL direct	Blood biochemistry	Median	Cardiovascular
30790	Lipoprotein A	Blood biochemistry	Median	Cardiovascular
30800	Oestradiol	Blood biochemistry	36.71 pmol/L for males and 110.13 pmol/L for females	Cancer
30810	Phosphate	Blood biochemistry	Median	Renal
30820	Rheumatoid factor	Blood biochemistry	0	Bone and joint
30830	SHBG	Blood biochemistry	Median	Cancer
30840	Total bilirubin	Blood biochemistry	Median	Liver
30850	Testosterone	Blood biochemistry	Respective median values for males and females	Cancer
30860	Total protein	Blood biochemistry	Median	Renal
30870	Triglycerides	Blood biochemistry	Median	Cardiovascular
30880	Urate	Blood biochemistry	Median	Renal
30890	Vitamin D	Blood biochemistry	Median	Bone and joint
