## Supplementary Tables for "Applying Machine Learning on UK Biobank biomarker data empowers case-control discovery yield": Supplementary_Table_5.xlsx

### Sheet: Sheet1
Supplementary Table 5. Manual HPO term to ICD10-code mappings.
HPO term	ICD10-code 1	ICD10-code 2	ICD10-code 3	ICD10-code 4
Hypercholesterolemia	E78.0	E78.2	I25.1
Pulmonary fibrosis	J84	J84.1	J44.9
Diabetes mellitus	E10	E11	E14
Congestive heart failure	I24	I50	I50.9
Cardiomyopathy	I21.9	I49	I25
Parkinsonism	G20	G25	G30
Ventricular arrhythmia	I48.0	I47.2	I49.9
Asthma	J45	J44.0	J44
Acute-myeloid-leukemia	C92.0	C92.1	C92.7
Anxiety	F41.0	F41.2	F41.9
Dementia	F00	G30	G30.9
Chronic kidney disease	N18	N18.5	N18.9
Abnormality of the immune system	R29	Z86.2	Z13.0	D89
Cystic liver disease	Q44.6	Q44	K76
