## Supplementary Tables for "Applying Machine Learning on UK Biobank biomarker data empowers case-control discovery yield": Supplementary_Table_6.xlsx

### Sheet: sex_specific_codes
Supplementay Table 6. Manually identified sex-specific ICD10-codes. n_males: number of males diagnosed with given ICD10-code, n_females: number of females diagnosed with given ICD10-code, M_percent_minus_F_percent: difference in proportion of males and females.
ICD10_CODE	ICD10-code description	Sex-specificity	n_males	n_females	total (n_males+n_females)	M_percent_minus_F_percent
N419	9 Inflammatory disease of prostate, unspecified	Male	1155	0	1155	1
N410	0 Acute prostatitis	Male	483	0	483	1
N509	9 Disorder of male genital organs, unspecified	Male	128	0	128	1
N411	1 Chronic prostatitis	Male	1631	0	1631	1
D291	1 Prostate	Male	168	1	169	0.988166
N481	1 Balanoposthitis	Male	542	0	542	1
N433	3 Hydrocele, unspecified	Male	2341	0	2341	1
N422	2 Atrophy of prostate	Male	250	0	250	1
R868	8 Other abnormal findings	Male	108	0	108	1
C621	1 Descended testis	Male	155	0	155	1
E291	1 Testicular hypofunction	Male	372	2	374	0.989305
N484	4 Impotence of organic origin	Male	517	1	518	0.996139
N500	0 Atrophy of testis	Male	134	0	134	1
N47	Redundant prepuce, phimosis and paraphimosis	Male	3674	2	3676	0.998912
N489	9 Disorder of penis, unspecified	Male	143	0	143	1
N508	8 Other specified disorders of male genital organs	Male	3556	3	3559	0.998314
N420	0 Calculus of prostate	Male	152	0	152	1
C629	9 Testis, unspecified	Male	548	1	549	0.996357
N429	9 Disorder of prostate, unspecified	Male	809	0	809	1
N482	2 Other inflammatory disorders of penis	Male	253	0	253	1
C61	Malignant neoplasm of prostate	Male	16323	9	16332	0.998898
N421	1 Congestion and haemorrhage of prostate	Male	323	0	323	1
C609	9 Penis, unspecified	Male	111	0	111	1
N459	9 Orchitis, epididymitis and epididymo-orchitis without abscess	Male	1497	0	1497	1
N480	0 Leukoplakia of penis	Male	542	0	542	1
N488	8 Other specified disorders of penis	Male	844	4	848	0.990566
N40	Hyperplasia of prostate	Male	26033	12	26045	0.999079
N486	6 Balanitis xerotica obliterans	Male	1190	0	1190	1
N492	2 Inflammatory disorders of scrotum	Male	242	0	242	1
N428	8 Other specified disorders of prostate	Male	1063	0	1063	1
N501	1 Vascular disorders of male genital organs	Male	891	0	891	1
N601	1 Diffuse cystic mastopathy	Female	2	740	742	-0.994609
O039	9 Complete or unspecified, without complication	Female	0	811	811	-1
N63	Unspecified lump in breast	Female	75	2344	2419	-0.937991
N920	0 Excessive and frequent menstruation with regular cycle	Female	2	11542	11544	-0.999653
O998	8 Other specified diseases and conditions complicating pregnancy, childbirth and the puerperium	Female	0	795	795	-1
N925	5 Other specified irregular menstruation	Female	0	163	163	-1
D260	0 Cervix uteri	Female	0	179	179	-1
N905	5 Atrophy of vulva	Female	0	704	704	-1
D390	0 Uterus	Female	0	140	140	-1
N701	1 Chronic salpingitis and oophoritis	Female	0	570	570	-1
N648	8 Other specified disorders of breast	Female	7	584	591	-0.976311
N839	9 Noninflammatory disorder of ovary, Fallopian tube and broad ligament, unspecified	Female	0	234	234	-1
O328	8 Maternal care for other malpresentation of foetus	Female	0	103	103	-1
C500	0 Nipple and areola	Female	15	301	316	-0.905063
N872	2 Severe cervical dysplasia, not elsewhere classified	Female	0	114	114	-1
O322	2 Maternal care for transverse and oblique lie	Female	0	121	121	-1
N739	9 Female pelvic inflammatory disease, unspecified	Female	0	403	403	-1
N840	0 Polyp of corpus uteri	Female	0	11776	11776	-1
N645	5 Other signs and symptoms in breast	Female	7	722	729	-0.980796
N61	Inflammatory disorders of breast	Female	28	717	745	-0.924832
O420	0 Premature rupture of membranes, onset of labour within 24 hours	Female	0	544	544	-1
O120	0 Gestational oedema	Female	0	102	102	-1
N850	0 Endometrial glandular hyperplasia	Female	0	1422	1422	-1
D061	1 Exocervix	Female	0	438	438	-1
O365	5 Maternal care for poor foetal growth	Female	0	343	343	-1
N941	1 Dyspareunia	Female	0	1334	1334	-1
N939	9 Abnormal uterine and vaginal bleeding, unspecified	Female	0	2291	2291	-1
C55	Malignant neoplasm of uterus, part unspecified	Female	0	327	327	-1
D057	7 Other carcinoma in situ of breast	Female	2	229	231	-0.982684
O209	9 Haemorrhage in early pregnancy, unspecified	Female	1	495	496	-0.995968
O351	1 Maternal care for (suspected) chromosomal abnormality in foetus	Female	0	144	144	-1
N832	2 Other and unspecified ovarian cysts	Female	0	6041	6041	-1
N907	7 Vulvar cyst	Female	0	722	722	-1
D280	0 Vulva	Female	1	161	162	-0.987654
N809	9 Endometriosis, unspecified	Female	0	1156	1156	-1
N952	2 Postmenopausal atrophic vaginitis	Female	0	2110	2110	-1
D261	1 Corpus uteri	Female	0	229	229	-1
D051	1 Intraductal carcinoma in situ	Female	12	3782	3794	-0.993674
O320	0 Maternal care for unstable lie	Female	0	126	126	-1
C503	3 Lower-inner quadrant of breast	Female	3	1142	1145	-0.99476
N879	9 Dysplasia of cervix uteri, unspecified	Female	0	651	651	-1
N816	6 Rectocele	Female	1	6764	6765	-0.999704
N948	8 Other specified conditions associated with female genital organs and menstrual cycle	Female	2	1087	1089	-0.996327
O40	Polyhydramnios	Female	0	146	146	-1
N833	3 Acquired atrophy of ovary and Fallopian tube	Female	0	208	208	-1
N856	6 Intra-uterine synechiae	Female	1	140	141	-0.985816
N802	2 Endometriosis of Fallopian tube	Female	0	225	225	-1
Z349	9 Supervision of normal pregnancy, unspecified	Female	0	567	567	-1
N830	0 Follicular cyst of ovary	Female	0	692	692	-1
N896	6 Tight hymenal ring	Female	0	100	100	-1
C539	9 Cervix uteri, unspecified	Female	0	625	625	-1
N854	4 Malposition of uterus	Female	0	1188	1188	-1
Z350	0 Supervision of pregnancy with history of infertility	Female	0	228	228	-1
O234	4 Unspecified infection of urinary tract in pregnancy	Female	0	168	168	-1
N644	4 Mastodynia	Female	4	148	152	-0.947368
N924	4 Excessive bleeding in the premenopausal period	Female	0	417	417	-1
R876	6 Abnormal cytological findings	Female	0	1728	1728	-1
N641	1 Fat necrosis of breast	Female	4	328	332	-0.975904
N946	6 Dysmenorrhoea, unspecified	Female	0	1832	1832	-1
O244	4 Diabetes mellitus arising in pregnancy	Female	0	221	221	-1
D050	0 Lobular carcinoma in situ	Female	0	386	386	-1
N711	1 Chronic inflammatory disease of uterus	Female	0	159	159	-1
N709	9 Salpingitis and oophoritis, unspecified	Female	0	235	235	-1
D391	1 Ovary	Female	0	316	316	-1
O410	0 Oligohydramnios	Female	0	180	180	-1
O471	1 False labour at or after 37 completed weeks of gestation	Female	0	824	824	-1
O269	9 Pregnancy-related condition, unspecified	Female	0	562	562	-1
N950	0 Postmenopausal bleeding	Female	0	13235	13235	-1
D259	9 Leiomyoma of uterus, unspecified	Female	1	12371	12372	-0.999838
D250	0 Submucous leiomyoma of uterus	Female	0	1953	1953	-1
O429	9 Premature rupture of membranes, unspecified	Female	0	685	685	-1
Q504	4 Embryonic cyst of Fallopian tube	Female	0	222	222	-1
N899	9 Noninflammatory disorder of vagina, unspecified	Female	0	167	167	-1
N602	2 Fibroadenosis of breast	Female	0	389	389	-1
O034	4 Incomplete, without complication	Female	0	1014	1014	-1
C570	0 Fallopian tube	Female	0	189	189	-1
N979	9 Female infertility, unspecified	Female	0	1167	1167	-1
N953	3 States associated with artificial menopause	Female	0	145	145	-1
R92	Abnormal findings on diagnostic imaging of breast	Female	4	97	101	-0.920792
O421	1 Premature rupture of membranes, onset of labour after 24 hours	Female	0	354	354	-1
N951	1 Menopausal and female climacteric states	Female	0	275	275	-1
N649	9 Disorder of breast, unspecified	Female	1	256	257	-0.992218
N971	1 Female infertility of tubal origin	Female	0	141	141	-1
N86	Erosion and ectropion of cervix uteri	Female	0	1177	1177	-1
C501	1 Central portion of breast	Female	27	1210	1237	-0.956346
N904	4 Leukoplakia of vulva	Female	0	607	607	-1
N895	5 Stricture and atresia of vagina	Female	0	319	319	-1
C505	5 Lower-outer quadrant of breast	Female	2	1349	1351	-0.997039
N926	6 Irregular menstruation, unspecified	Female	0	2156	2156	-1
N841	1 Polyp of cervix uteri	Female	0	4340	4340	-1
N938	8 Other specified abnormal uterine and vaginal bleeding	Female	0	2019	2019	-1
O347	7 Maternal care for abnormality of vulva and perineum	Female	0	115	115	-1
O992	2 Endocrine, nutritional and metabolic diseases complicating pregnancy, childbirth and the puerperium	Female	0	109	109	-1
O366	6 Maternal care for excessive foetal growth	Female	0	220	220	-1
C549	9 Corpus uteri, unspecified	Female	0	167	167	-1
N889	9 Noninflammatory disorder of cervix uteri, unspecified	Female	0	174	174	-1
Z352	2 Supervision of pregnancy with other poor reproductive or obstetric history	Female	0	318	318	-1
N835	5 Torsion of ovary, ovarian pedicle and Fallopian tube	Female	0	117	117	-1
N842	2 Polyp of vagina	Female	0	223	223	-1
N760	0 Acute vaginitis	Female	0	256	256	-1
O341	1 Maternal care for tumour of corpus uteri	Female	0	171	171	-1
N803	3 Endometriosis of pelvic peritoneum	Female	0	1015	1015	-1
D269	9 Uterus, unspecified	Female	0	121	121	-1
N808	8 Other endometriosis	Female	0	349	349	-1
Z321	1 Pregnancy confirmed	Female	0	130	130	-1
O469	9 Antepartum haemorrhage, unspecified	Female	0	772	772	-1
Z340	0 Supervision of normal first pregnancy	Female	0	242	242	-1
N921	1 Excessive and frequent menstruation with irregular cycle	Female	1	3502	3503	-0.999429
C506	6 Axillary tail of breast	Female	0	135	135	-1
O268	8 Other specified pregnancy-related conditions	Female	0	1712	1712	-1
N736	6 Female pelvic peritoneal adhesions	Female	4	4005	4009	-0.998004
N815	5 Vaginal enterocele	Female	0	1024	1024	-1
Z33	Pregnant state, incidental	Female	1	589	590	-0.99661
N882	2 Stricture and stenosis of cervix uteri	Female	0	1202	1202	-1
O300	0 Twin pregnancy	Female	0	326	326	-1
N858	8 Other specified noninflammatory disorders of uterus	Female	0	3933	3933	-1
N719	9 Inflammatory disease of uterus, unspecified	Female	0	242	242	-1
N608	8 Other benign mammary dysplasias	Female	13	569	582	-0.955326
N906	6 Hypertrophy of vulva	Female	0	146	146	-1
O368	8 Maternal care for other specified foetal problems	Female	0	1296	1296	-1
N838	8 Other noninflammatory disorders of ovary, Fallopian tube and broad ligament	Female	0	915	915	-1
N768	8 Other specified inflammation of vagina and vulva	Female	0	172	172	-1
N603	3 Fibrosclerosis of breast	Female	2	417	419	-0.990453
O440	0 Placenta praevia specified as without haemorrhage	Female	0	108	108	-1
N851	1 Endometrial adenomatous hyperplasia	Female	0	292	292	-1
N949	9 Unspecified condition associated with female genital organs and menstrual cycle	Female	0	240	240	-1
N812	2 Incomplete uterovaginal prolapse	Female	0	5523	5523	-1
D059	9 Carcinoma in situ of breast, unspecified	Female	4	1556	1560	-0.994872
N810	0 Female urethrocele	Female	0	108	108	-1
Z320	0 Pregnancy, not (yet) confirmed	Female	0	109	109	-1
Z348	8 Supervision of other normal pregnancy	Female	0	697	697	-1
Z351	1 Supervision of pregnancy with history of abortive outcome	Female	0	277	277	-1
N908	8 Other specified noninflammatory disorders of vulva and perineum	Female	1	965	966	-0.99793
O470	0 False labour before 37 completed weeks of gestation	Female	0	252	252	-1
N751	1 Abscess of Bartholin's gland	Female	0	552	552	-1
N870	0 Mild cervical dysplasia	Female	0	866	866	-1
N801	1 Endometriosis of ovary	Female	0	1298	1298	-1
N811	1 Cystocele	Female	0	7657	7657	-1
N819	9 Female genital prolapse, unspecified	Female	1	415	416	-0.995192
C504	4 Upper-outer quadrant of breast	Female	15	6461	6476	-0.995368
O321	1 Maternal care for breech presentation	Female	0	804	804	-1
D252	2 Subserosal leiomyoma of uterus	Female	0	1068	1068	-1
N958	8 Other specified menopausal and perimenopausal disorders	Female	0	579	579	-1
O418	8 Other specified disorders of amniotic fluid and membranes	Female	0	113	113	-1
O210	0 Mild hyperemesis gravidarum	Female	1	178	179	-0.988827
N831	1 Corpus luteum cyst	Female	0	649	649	-1
N909	9 Noninflammatory disorder of vulva and perineum, unspecified	Female	0	252	252	-1
O438	8 Other placental disorders	Female	0	147	147	-1
O021	1 Missed abortion	Female	0	1540	1540	-1
N813	3 Complete uterovaginal prolapse	Female	0	1057	1057	-1
O990	0 Anaemia complicating pregnancy, childbirth and the puerperium	Female	0	1173	1173	-1
O369	9 Maternal care for foetal problem, unspecified	Female	0	247	247	-1
N930	0 Postcoital and contact bleeding	Female	0	1498	1498	-1
O049	9 Complete or unspecified, without complication	Female	1	1275	1276	-0.998433
N72	Inflammatory disease of cervix uteri	Female	0	1510	1510	-1
C509	9 Breast, unspecified	Female	128	15311	15439	-0.983419
N800	0 Endometriosis of uterus	Female	0	2629	2629	-1
O001	1 Tubal pregnancy	Female	0	270	270	-1
N923	3 Ovulation bleeding	Female	0	1196	1196	-1
O140	0 Moderate preeclampsia	Female	0	105	105	-1
E282	2 Polycystic ovarian syndrome	Female	2	414	416	-0.990385
O360	0 Maternal care for rhesus isoimmunisation	Female	0	340	340	-1
N62	Hypertrophy of breast	Female	317	864	1181	-0.463167
O441	1 Placenta praevia with haemorrhage	Female	0	141	141	-1
C502	2 Upper-inner quadrant of breast	Female	3	2076	2079	-0.997114
C56	Malignant neoplasm of ovary	Female	3	2289	2292	-0.997382
C508	8 Overlapping lesion of breast	Female	4	1991	1995	-0.99599
O200	0 Threatened abortion	Female	0	608	608	-1
O13	Gestational [pregnancy-induced] hypertension without significant proteinuria	Female	0	602	602	-1
O479	9 False labour, unspecified	Female	0	325	325	-1
N814	4 Uterovaginal prolapse, unspecified	Female	0	1888	1888	-1
O044	4 Incomplete, without complication	Female	0	115	115	-1
O342	2 Maternal care due to uterine scar from previous surgery	Female	0	1580	1580	-1
N852	2 Hypertrophy of uterus	Female	0	1619	1619	-1
O149	9 Preeclampsia, unspecified	Female	0	264	264	-1
N823	3 Fistula of vagina to large intestine	Female	0	161	161	-1
D24	Benign neoplasm of breast	Female	20	2152	2172	-0.981584
N600	0 Solitary cyst of breast	Female	2	409	411	-0.990268
O431	1 Malformation of placenta	Female	0	114	114	-1
O996	6 Diseases of the digestive system complicating pregnancy, childbirth and the puerperium	Female	0	155	155	-1
N871	1 Moderate cervical dysplasia	Female	0	646	646	-1
N859	9 Noninflammatory disorder of uterus, unspecified	Female	0	335	335	-1
N943	3 Premenstrual tension syndrome	Female	0	179	179	-1
N888	8 Other specified noninflammatory disorders of cervix uteri	Female	1	1514	1515	-0.99868
N898	8 Other specified noninflammatory disorders of vagina	Female	1	1726	1727	-0.998842
Z355	5 Supervision of elderly primigravida	Female	0	479	479	-1
D069	9 Cervix, unspecified	Female	0	3735	3735	-1
O020	0 Blighted ovum and nonhydatidiform mole	Female	1	147	148	-0.986486
O16	Unspecified maternal hypertension	Female	0	769	769	-1
N818	8 Other female genital prolapse	Female	0	674	674	-1
O48	Prolonged pregnancy	Female	0	1477	1477	-1
D251	1 Intramural leiomyoma of uterus	Female	0	1538	1538	-1
N604	4 Mammary duct ectasia	Female	0	385	385	-1
C519	9 Vulva, unspecified	Female	0	250	250	-1
N750	0 Cyst of Bartholin's gland	Female	0	478	478	-1
C530	0 Endocervix	Female	0	112	112	-1
N764	4 Abscess of vulva	Female	0	324	324	-1
D27	Benign neoplasm of ovary	Female	0	2433	2433	-1
C541	1 Endometrium	Female	0	2793	2793	-1
Q513	3 Bicornate uterus	Female	0	156	156	-1
N762	2 Acute vulvitis	Female	0	246	246	-1
