## Supplementary Tables for "Applying Machine Learning on UK Biobank biomarker data empowers case-control discovery yield": Supplementary_Table_7.xlsx

### Sheet: Sheet1
Supplementary Table 7. Example of age-sex matching between cases and controls. Here, number of controls = 4 times the number of cases
Cases or controls	[40 years – 45 years)	[45 years – 50 years)	[50 years – 55 years)	[55 years – 60 years)	[60 years – 65 years)
Male
Cases (n=5)	3/5 = 0.6	1/5 = 0.2	1/5 = 0.2	0/5 = 0	0/5 = 0
Controls (n=20)	12/20 = 0.6	4/20 = 0.2	4/20 = 0.2	0/20 = 0	0/20 = 0
Female
Cases (n=10)	3/10 = 0.3	4/10 = 0.4	2/10 = 0.2	0/10 = 0	1/10 = 0.1
Controls (n=40)	12/40 = 0.3	16/40 = 0.4	8/40 = 0.2	0/40 = 0	4/40 = 0.1
