## Supplementary Tables for "Applying Machine Learning on UK Biobank biomarker data empowers case-control discovery yield": Supplementary_Table_8.xlsx

### Sheet: Sheet1
Supplementary Table 8 Number of individuals with urine samples and blood samples collected on the same day vs another day across multiple instances. Also, number of individuals with blood samples collected on the same day as attending assessment centre.
	Difference between sample collection dates (days)	Instance 0 (n=501,024)	Instance 1 (n=20,331)	Instance 2 (n=51,532)	Instance 3 (n=5,278)
Urine sample collection date – blood sample collection date	0	500969	20330	51519	5277
	Not 0	55	1	13	1
Date of attending assessment centre – blood sample collection date	0	500793	20311	51487	5276
	Not 0	231	20	45	2
